# A highly prevalent lupus risk haplotype increases IRF7-dependent induction of IFN-α, enhancing antiviral defense and exacerbating autoimmunity

**DOI:** 10.64898/2026.01.21.26344474

**Authors:** Samuel J. Virolainen, Kathryn Creighton, Maryam Dashtiahangar, Durga Krishnamurthy, Lois Parks, Carmy Forney, Britney Ampadu, Akshata N. Rudrapatna, Katelyn A. Dunn, Sreeja Parameswaran, Hayley K. Hesse, Xiaoting Chen, Andrew VonHandorf, Lee E. Edsall, Cailing Yin, Arthur Lynch, Olivia E. Gittens, Arame A. Diouf, Sydney H. Jones, Matthew Hass, Ellen Javier, Omer A. Donmez, Yasine Keddari, Oded Danzinger, Harsha Seelamneni, Bahram Namjou-Khales, Hannah C. Ainsworth, Mary E. Comeau, Miranda C. Marion, Stuart B. Glenn, Swapan K. Nath, Barry I. Freedman, Betty P. Tsao, Diane L. Kamen, Elizabeth E. Brown, Gary S. Gilkeson, Graciela S. Alarcón, John D. Reveille, Judith A. James, Lindsey A. Criswell, Luis M. Vilá, Marta E. Alarcón-Riquelme, Michelle Petri, R. Hal Scofield, Robert P. Kimberly, Rosalind Ramsey-Goldman, Sang-Cheol Bae, Deborah Cunninghame Graham, Timothy J. Vyse, Joel M. Guthridge, Patrick M. Gaffney, Carl D. Langefeld, Jennifer A. Kelly, Kenneth M. Kaufman, Kathy Sivils, John B. Harley, Nan Shen, Lucinda P. Lawson, Yuriy Baglaenko, Emily R. Miraldi, Brad R. Rosenberg, Trevor Siggers, Stephen N. Waggoner, Matthew T. Weirauch, Leah C. Kottyan

## Abstract

Genome-wide association studies have identified genetic polymorphisms at 11p15 associated with Systemic Lupus Erythematosus (lupus). Statistical fine mapping prioritizes a highly prevalent coding haplotype within the IRF7 gene. Analysis of ancient DNA confirms that this haplotype has persisted at high frequencies in the global population for millennia. The IRF7 risk haplotype is sufficient to increase nuclear localization of IRF7 and transcriptional activity downstream of pattern recognition receptor pathways. This risk haplotype increases IRF7 DNA binding strength and alters IRF7 DNA sequence specificity, resulting in genotype-dependent increases in IFN-α production in numerous biological systems, including monocytes and airway epithelial cells. CRISPR engineering of a homologous risk variant in mouse Irf7 results in both enhanced innate control of virus infection and increased autoantibody titers in a model of autoimmunity. Altogether, we establish a persistent and prominent genetic IRF7 haplotype that amplifies IRF7 activity in a manner that has immunological risks and benefits.

**HIGHLIGHTS:**

● Genetic analysis using modern and evolutionary datasets identifies a persistent and highly prevalent lupus-associated coding haplotype in *IRF7* at 11p15
● The *IRF7* lupus risk haplotype increases IFN-α production by monocytes and airway epithelial cells
● The *IRF7* lupus risk haplotype increases IRF7 DNA binding strength and alters DNA sequence specificity
● A homologous lupus risk variant in mouse *Irf7* enhances control of vesicular stomatitis virus and exacerbates autoantibody production
