## Supplementary material for "A highly prevalent lupus risk haplotype increases IRF7-dependent induction of IFN-α, enhancing antiviral defense and exacerbating autoimmunity": Table S5

### Sheet: README
IRF7 Manuscript
This document contains the Pathway Enrichment (Reactome 2022) results for differentially expressed genes between the risk and protective IRF7 haplotypes using ENRICHR.
Comments, additions, or subtractions should be addressed to the corresponding authors:
Leah Kottyan (Leah.Kottyan@cchmc.org)
Matt Weirauch (Matthew.Weirauch@cchmc.org)
The top-ten most significant pathways are listed for each dataset.
The first tab contains the pathway enrichment analysis of all differnetially expressed genes the risk versus protective haplotype differential expression analysis.
The second tab contains the pathway enrichment analysis of the genes that are up in the risk haplotype in the differential expression analysis.
The third tab contains the pathway enrichment analysis of the genes that are down in the risk haplotype in the differential expression analysis.
The columns in all tabs are identical:
Stable Identifier	Patheway identifier in REACTOME
name	Name of the pathway
P-value	The p-value is computed by ENRICHR using the Fisher exact test and assumes a binomial distribution and independence for probability of any gene belonigng to any set.
Adjusted p-value	The adjusted p-value is computed by ENRICHR using the Benjamini-Hochberg method for correction for multiple hypothesis testing.
Odds Ratio	The odds ratio is computed by ENRICHR by running the Fisher exact test for many random gene sets in order to compute a mean rank and standard deviation from the expected rank for each term in the gene-set library and calculating a z-score to assess the deviation from the expected rank.
Combined score	Combined score is computed by ENRICHR by taking the log of the p-value from the Fisher exact test and multiplying that by the z-score of the deviation from the expected rank.

### Sheet: All DEGs 
Stable Identifier	Name	P-value	Adjusted p-value	Odds Ratio	Combined score
R-HSA-909733	Interferon Alpha/Beta Signaling	5.618e-16	3.652e-13	21	737.57
R-HSA-1280215	Cytokine Signaling In Immune System	7.647e-13	2.485e-10	4.32	120.61
R-HSA-913531	Interferon Signaling	3.595e-11	7.789e-09	7.58	182.32
R-HSA-912694	Regulation Of IFNA/IFNB Signaling	2.364e-09	3.842e-07	31.07	617.2
R-HSA-168256	Immune System	6.755e-09	8.782e-07	2.46	46.22
R-HSA-449147	Signaling By Interleukins	2.084e-06	0.0002258	3.46	45.29
R-HSA-933541	TRAF6 Mediated IRF7 Activation	3.465e-06	0.0003217	17.88	224.85
R-HSA-877300	Interferon Gamma Signaling	8.887e-06	0.0007108	7.43	86.41
R-HSA-109582	Hemostasis	9.842e-06	0.0007108	2.95	34.02
R-HSA-6783783	Interleukin-10 Signaling	6.021e-05	0.003914	10.08	97.95

### Sheet: Risk haplotype up 
Stable Identifier	Name	P-value	Adjusted p-value	Odds Ratio	Combined score
R-HSA-909733	Interferon Alpha/Beta Signaling	4.202e-19	1.79e-16	33.35	1411.15
R-HSA-913531	Interferon Signaling	1.55e-13	3.302e-11	11.38	335.6
R-HSA-1280215	Cytokine Signaling In Immune System	6.411e-13	9.103e-11	5.44	152.69
R-HSA-912694	Regulation Of IFNA/IFNB Signaling	8.123e-11	8.651e-09	48.49	1126.55
R-HSA-933541	TRAF6 Mediated IRF7 Activation	2.909e-07	2.479e-05	27.8	418.46
R-HSA-877300	Interferon Gamma Signaling	3.07e-06	0.000218	10.14	128.76
R-HSA-168256	Immune System	1.834e-05	0.001116	2.28	24.83
R-HSA-168928	DDX58/IFIH1-mediated Induction Of Interferon-Alpha/Beta	0.0001615	0.008598	8.13	71.02
R-HSA-449147	Signaling By Interleukins	0.0001964	0.009298	3.32	28.33
R-HSA-381426	Regulation Of IGF Transport And Uptake By IGFBPs	0.0002404	0.01024	6.15	51.29

### Sheet: Risk haplotype down 
Stable Identifier	Name	P-value	Adjusted p-value	Odds Ratio	Combined score
R-HSA-168256	Immune System	6.445e-05	0.01445	2.74	26.45
R-HSA-168249	Innate Immune System	0.0001079	0.01445	3.29	30.08
R-HSA-5218921	VEGFR2 Mediated Cell Proliferation	0.0001114	0.01445	38.6	351.34
R-HSA-6798695	Neutrophil Degranulation	0.0001919	0.01866	4.42	37.83
R-HSA-198933	Immunoregulatory Interactions Between A Lymphoid And A non-Lymphoid Cell	0.0005006	0.03895	8.3	63.05
R-HSA-109582	Hemostasis	0.0009714	0.05187	3.56	24.67
R-HSA-5083635	Defective B3GALTL Causes PpS	0.0009862	0.05187	17.01	117.76
R-HSA-5173214	O-glycosylation Of TSR Domain-Containing Proteins	0.001067	0.05187	16.53	113.09
R-HSA-8934903	Receptor Mediated Mitophagy	0.001218	0.05264	47.8	320.79
R-HSA-2029481	FCGR Activation	0.002089	0.08127	34.76	214.51
