## Supplementary material for "A highly prevalent lupus risk haplotype increases IRF7-dependent induction of IFN-α, enhancing antiviral defense and exacerbating autoimmunity": Table S2

### Sheet: README
IRF7 Manuscript
A highly prevalent lupus risk haplotype increases IRF7-dependent induction of IFN-alpha, enhancing antiviral defense and exacerbating autoimmunity
This document contains high-level QC statistics for the RNA-seq datasets
Comments, additions, or subtractions should be addressed to the corresponding authors:
Matt Weirauch (Matthew.Weirauch@cchmc.org)
Leah Kottyan (Leah.Kottyan@cchmc.org)
THP1 QC
	Stimulation	3-hour 2.5 ug/mL PolyIC transfection
	% rRNA	% of reads matched to a SortMeRNA database
	% BP trimmed	% of total base pairs trimmed
	dupInt	Intercept value from DupRadar
HEK Blue hTLR7 QC
	Stimulation	3-hour 1ug/mL R848
	% rRNA	% of reads matched to a SortMeRNA database
	% BP trimmed	% of total base pairs trimmed
	dupInt	Intercept value from DupRadar

### Sheet: THP1 QC
		% BP Trimmed		% GC
Sample	Raw pairs (million)	Read 1	Read 2	Read 1	Read 2	% rRNA	Uniquely mapped pairs (million)	Uniquely mapped pairs (percent)	% Duplication	dupInt	5'-3' bias
IRF7 KO Unstimulated Replicate 1	67.3	0.206	0.207	0.48	0.48	0.043	53.7	0.884	0.264	0.0007	0.92
IRF7 KO Unstimulated Replicate 2	89.4	0.18	0.182	0.48	0.48	0.042	72	0.873	0.318	0.0009	0.85
IRF7 KO Unstimulated Replicate 3	97.7	0.178	0.179	0.47	0.47	0.034	76.4	0.881	0.339	0.0013	0.92
IRF7 KO Stimulated Replicate 1	79.6	0.16	0.162	0.46	0.46	0.029	65.9	0.898	0.266	0.0005	0.9
IRF7 KO Stimulated Replicate 2	113	0.13	0.131	0.47	0.47	0.034	95.6	0.896	0.301	0.0007	0.91
IRF7 KO Stimulated Replicate 3	78.3	0.168	0.17	0.47	0.47	0.037	64.2	0.887	0.276	0.0007	0.91
IRF7 QK (Risk) Haplotype Unstimulated Replicate 1	96.1	0.15	0.151	0.48	0.48	0.031	83	0.908	0.27	0.0005	0.88
IRF7 QK (Risk) Haplotype Unstimulated Replicate 2	64	0.185	0.184	0.43	0.43	0.02	56.5	0.917	0.301	0.0008	0.81
IRF7 QK (Risk) Haplotype Unstimulated Replicate 3	55.1	0.252	0.251	0.42	0.42	0.021	47.7	0.898	0.355	0.0014	0.76
IRF7 QK (Risk) Haplotype Stimulated Replicate 1	48.3	0.168	0.169	0.48	0.48	0.04	39.7	0.867	0.347	0.0011	0.93
IRF7 QK (Risk) Haplotype Stimulated Replicate 2	87	0.152	0.152	0.47	0.47	0.038	72.5	0.887	0.346	0.0011	0.9
IRF7 QK (Risk) Haplotype Stimulated Replicate 3	82.8	0.156	0.156	0.47	0.47	0.034	67.1	0.874	0.379	0.0016	0.92
IRF7 RE (Protective) Haplotype Unstimulated Replicate 1	88.6	0.134	0.136	0.49	0.48	0.044	73.7	0.886	0.273	0.0006	0.92
IRF7 RE (Protective) Haplotype Unstimulated Replicate 2	93.2	0.157	0.158	0.47	0.47	0.033	78.7	0.897	0.27	0.0007	0.95
IRF7 RE (Protective) Haplotype Unstimulated Replicate 3	60.2	0.183	0.184	0.48	0.48	0.043	48.6	0.862	0.39	0.0019	0.95
IRF7 RE (Protective) Haplotype Stimulated Replicate 1	72.2	0.244	0.245	0.49	0.49	0.055	53.7	0.876	0.508	0.0033	0.86
IRF7 RE (Protective) Haplotype Stimulated Replicate 2	69.5	0.225	0.227	0.47	0.47	0.029	53.5	0.878	0.295	0.0008	0.88
IRF7 RE (Protective) Haplotype Stimulated Replicate 3	80.9	0.164	0.167	0.49	0.49	0.045	63.9	0.868	0.311	0.0008	0.92

### Sheet: HEK Blue hTLR7 QC
		% BP Trimmed		% GC
Sample	Raw pairs (million)	Read 1	Read 2	Read 1	Read 2	% rRNA	Uniquely mapped pairs (million)	Uniquely mapped pairs (percent)	% Duplication	dupInt	5'-3' bias
IRF7 QK (Risk) Haplotype Stimulated Replicate 1	52.5	0.012	0.012	0.49	0.49	0.025	44.9	0.894	0.488	0.0042	1.05
IRF7 QK (Risk) Haplotype Stimulated Replicate 2	56.3	0.019	0.019	0.51	0.52	0.033	45.7	0.858	0.494	0.0042	1.09
IRF7 QK (Risk) Haplotype Stimulated Replicate 3	51.7	0.019	0.019	0.54	0.55	0.04	39.9	0.827	0.73	0.0105	1.07
IRF7 RE (Protective) Haplotype Stimulated Replicate 1	51.3	0.012	0.012	0.51	0.52	0.034	41.5	0.86	0.516	0.0047	1.01
IRF7 RE (Protective) Haplotype Stimulated Replicate 2	53.3	0.014	0.014	0.51	0.51	0.027	45	0.883	0.457	0.0036	1.07
IRF7 RE (Protective) Haplotype Stimulated Replicate 3	52.5	0.014	0.014	0.5	0.51	0.035	42.4	0.86	0.639	0.0073	1.04
